# SHERLOCK4HAT: a CRISPR-based tool kit for diagnosis of Human African Trypanosomiasis

**DOI:** 10.1101/2022.03.09.22271543

**Authors:** Núria Sima, Annick Dujeancourt-Henry, Blanca Liliana Perlaza, Marie-Noelle Ungeheuer, Brice Rotureau, Lucy Glover

## Abstract

Elimination of Human African Trypanosomiasis (HAT) requires highly specific and sensitive tools for both diagnostic at point of care and epidemiological surveys. We have adapted SHERLOCK (Specific High-sensitivity Enzymatic Reporter unLOCKing) for the detection of trypanosome nucleic acids. Our SHERLOCK4HAT diagnostic tool kit, using *7SLRNA, TgSGP* and *SRA* targets, distinguishes between *Trypanosoma brucei (T. b*.*) brucei, T. b. gambiense (g) and T. b. rhodesiense* (*r*) without cross-reactivity and with sensitivity between 0.01 and 0.1 parasite/µL. SHERLOCK4HAT can accurately detect a trypanosome infection in cryo-banked patient buffy coats, with 85.1% sensitivity and 98.4% specificity for gHAT, and 100% sensitivity and 94.1% specificity for rHAT. Our SHERLOCK4HAT diagnostic showed 85.6% correlation with a reference standard qPCR in gHAT patients, 96.2% correlation in rHAT patients, discriminates between r/gHAT with 100% accuracy and is compatible with lateral flow assay readout for use at the point of care.
