## Supplementary material for "SHERLOCK4HAT: a CRISPR-based tool kit for diagnosis of Human African Trypanosomiasis": data file S1

### Sheet: 7SLRNA hits
Accession number	Name	Query covery	Identity
Tb927.82861	Trypanosoma brucei brucei TREU927 SRP RNA, 7SL (Tb927.8.2861), miscRNA	1	1
HG323621.1	TPA: Trypanosoma brucei SRP RNA for signal recognition particle RNA	1	1
AC159431.1	Trypanosoma brucei chromosome 8 clone RPCI93-28F14, complete sequence	1	1
HG323622.1	TPA: Trypanosoma brucei SRP RNA for signal recognition particle RNA	1	99.62%
HG323620.1	TPA: Trypanosoma brucei SRP RNA for signal recognition particle RNA	1	99.62%
AF047723.1	Trypanosoma brucei rhodesiense c85 gene, partial cds; and U RNAB and 7SL RNA g	1	99.62%
X57047.1	T.brucei RNA X, tRNA-lys, tRNA-arg & U RNA B genes	1	99.62%
OU830659.1	Trypanosoma evansi genome assembly, chromosome: STIB805_09	1	99.23%
FN554971.1	Trypanosoma brucei gambiense DAL972 chromosome 8, complete sequence	1	99.23%
HG323619.1	TPA: Trypanosoma brucei SRP RNA for signal recognition particle RNA	1	98.85%
M80262.1	T.brucei 7SL RNA gene sequence	1	98.85%
HE575321.1	Trypanosoma congolense IL3000 annotated genomic contig, chromosome 8	0.99	86.31%
HE573024.1	Trypanosoma vivax Y486 annotated genomic contig, chromosome 8	0.99	79.77%

### Sheet: SODB1 hits
Accession number	Name	Query covery	Identity
XM_824555.1	Trypanosoma brucei brucei TREU927 iron superoxide dismutase (Tb11.01.7550), partial mRNA	1	100.00%
OU830662.1	Trypanosoma evansi genome assembly, chromosome: STIB805_012	1	100.00%
AY894557.1	Trypanosoma brucei strain 427 iron-containing superoxide dismutase B1 (sodb1) gene, complete cds	1	100.00%
AF364812.1	Trypanosoma brucei iron-containing superoxide dismutase mRNA, complete cds	1	99.66%
XM_011782626.1	Trypanosoma brucei gambiense DAL972 iron superoxide dismutase, putative partial mRNA	1	99.16%
FN554974.1	Trypanosoma brucei gambiense DAL972 chromosome 11, complete sequence	1	99.16%
XM_824467.1	Trypanosoma brucei brucei TREU927 iron superoxide dismutase (Tb11.01.6660), partial mRNA	0.96	93.57%
AY894558.1	Trypanosoma brucei strain 427 iron-containing superoxide dismutase B2 (sodb2) gene, complete cds	0.96	93.23%
XM_011782528.1	Trypanosoma brucei gambiense DAL972 iron superoxide dismutase, putative partial mRNA	0.96	93.04%
XM_804459.1	Trypanosoma cruzi strain CL Brener iron superoxide dismutase partial mRNA	0.93	77.92%
XM_804198.1	Trypanosoma cruzi strain CL Brener iron superoxide dismutase partial mRNA	0.93	77.70%
XM_808937.1	Trypanosoma cruzi strain CL Brener iron superoxide dismutase partial mRNA	0.93	77.52%
CP015677.1	Trypanosoma cruzi cruzi strain Sylvio X10/cl1 chromosome TcI27 sequence	0.93	77.52%
U90723.1	Trypanosoma cruzi iron superoxide dismutase B (FeSODB) mRNA, complete cds	0.93	76.68%
L20082.1	Leishmania donovani mRNA sequence	0.93	76.68%
JQ994376.1	Trypanosoma cruzi strain CAS20 iron superoxide dismutase (FeSOD) gene, partial cds; kinetoplast	0.39	78.10%
JQ994383.1	Trypanosoma cruzi strain MG9 iron superoxide dismutase (FeSOD) gene, partial cds; kinetoplast	0.41	77.60%
JQ994368.1	Trypanosoma cruzi strain AF1 iron superoxide dismutase (FeSOD) gene, partial cds; kinetoplast	0.39	77.78%
JQ994389.1	Trypanosoma cruzi strain TU10CL1 iron superoxide dismutase (FeSOD) gene, partial cds; kinetoplast	0.37	77.97%
JQ994380.1	Trypanosoma cruzi strain HA iron superoxide dismutase (FeSOD) gene, partial cds; kinetoplast	0.39	77.69%
JQ994375.1	Trypanosoma cruzi strain CAS19 iron superoxide dismutase (FeSOD) gene, partial cds; kinetoplast	0.39	77.69%
JQ994373.1	Trypanosoma cruzi strain CAS15 iron superoxide dismutase (FeSOD) gene, partial cds; kinetoplast	0.37	78.17%
JQ994386.1	Trypanosoma cruzi strain SN3 iron superoxide dismutase (FeSOD) gene, partial cds; kinetoplast	0.37	78.17%
JQ994381.1	Trypanosoma cruzi strain MG4 iron superoxide dismutase (FeSOD) gene, partial cds; kinetoplast	0.39	77.27%
JQ994378.1	Trypanosoma cruzi strain FER1 iron superoxide dismutase (FeSOD) gene, partial cds; kinetoplast	0.39	77.27%
JQ994374.1	Trypanosoma cruzi strain CAS18 iron superoxide dismutase (FeSOD) gene, partial cds; kinetoplast	0.41	77.20%
JQ994372.1	Trypanosoma cruzi strain CAS13 iron superoxide dismutase (FeSOD) gene, partial cds; kinetoplast	0.4	77.11%
JQ994371.1	Trypanosoma cruzi strain B142 iron superoxide dismutase (FeSOD) gene, partial cds; kinetoplast	0.39	77.27%
JQ994370.1	Trypanosoma cruzi strain B138 iron superoxide dismutase (FeSOD) gene, partial cds; kinetoplast	0.39	77.27%
JQ994390.1	Trypanosoma cruzi strain X10CL1 iron superoxide dismutase (FeSOD) gene, partial cds; kinetoplast	0.4	76.92%
JQ994385.1	Trypanosoma cruzi strain SN1 iron superoxide dismutase (FeSOD) gene, partial cds; kinetoplast	0.37	77.73%
JQ994384.1	Trypanosoma cruzi strain SEBAS1 iron superoxide dismutase (FeSOD) gene, partial cds; kinetoplast	0.37	77.73%
JQ994377.1	Trypanosoma cruzi strain CLBR iron superoxide dismutase (FeSOD) gene, partial cds; kinetoplast	0.37	77.73%
JQ994367.1	Trypanosoma cruzi strain AC29 iron superoxide dismutase (FeSOD) gene, partial cds; kinetoplast	0.4	76.61%
JQ994369.1	Trypanosoma cruzi strain B114 iron superoxide dismutase (FeSOD) gene, partial cds; kinetoplast	0.41	76.80%
JQ994387.1	Trypanosoma cruzi strain SN7 iron superoxide dismutase (FeSOD) gene, partial cds; kinetoplast	0.4	76.52%
