## Supplementary material for "SHERLOCK4HAT: a CRISPR-based tool kit for diagnosis of Human African Trypanosomiasis": table S1

### Sheet: RPA primers and crRNA templates
Table S1. RPA primers and crRNA templates
		RPA forward primer with T7 promoter overhang 5'>3'			RPA reverse primer 5'>3'			DNA IVT template (spacer + DR + T7 promoter) 5'>3'				Comments
Trypanosoma species Target (accession number)	Amplicon # (region)	name	sequence	region	name	sequence	region	name	sequence	region		Selected RPA primer pairs and guides are highlighted
Trypanozoon 7SLRNA (Tb927.8.2861)	1 (13-152)	7SLb F	GAAATTAATACGACTCACTATAGGGTTGCTCTGTAACCTTCGGGGG	13-33	7SLb R	CGGCGCGAGAACGCCTCTCTACAGT	128-152	cr7SLbs	GGGGGCTGATCCCGCTTAGCGGGGACGTTTTAGTCCCCTTCGTTTTTGGGGTAGTCTAAATCCCCTATAGTGAGTCGTATTAATTTC	29-54
	2 (4-152)	7SLbUP F	GAAATTAATACGACTCACTATAGGGCGGAGCGCATTGCTCTGTAACCTTC	4-28	7SLb R	CGGCGCGAGAACGCCTCTCTACAGT	128-152	cr7SLb1	CTGATCCCGCTTAGCGGGGACGTCTTGGGTTTTAGTCCCCTTCGTTTTTGGGGTAGTCTAAATCCCCTATAGTGAGTCGTATTAATTTC	34-61
	3 (4-161)	7SLbUP F	GAAATTAATACGACTCACTATAGGGCGGAGCGCATTGCTCTGTAACCTTC	4-28	7SLb3 R	CCACTTTAACGGCGCGAGAACGCC	138-161	cr7SLb2	ACGTCTTGGACAAGCGGGGGTTCTGTTGGTTTTAGTCCCCTTCGTTTTTGGGGTAGTCTAAATCCCCTATAGTGAGTCGTATTAATTTC	53-80
		7SLb UP F.1	GAAATTAATACGACTCACTATAGGGGGAGCGCATTGCTCTGTAACCTTCG	5-29	7SLb 3R.1	CACTTTAACGGCGCGAGAACGCCT	137-160	cr7SLb3	TGTTCTGCTTGGTTGCGTGTCGGTGTTGGTTTTAGTCCCCTTCGTTTTTGGGGTAGTCTAAATCCCCTATAGTGAGTCGTATTAATTTC	92-119
		7SLb UP F.2	GAAATTAATACGACTCACTATAGGGGAGCGCATTGCTCTGTAACCTTCGG	5-30	7SLb 3R.2	ACTTTAACGGCGCGAGAACGCCTC	136-159
		7SLb UP F.3	GAAATTAATACGACTCACTATAGGGAGCGCATTGCTCTGTAACCTTCGGG	5-31	7SLb 3R.3	CTTTAACGGCGCGAGAACGCCTCT	135-158
		7SLb UP F.4	GAAATTAATACGACTCACTATAGGGCCGGAGCGCATTGCTCTGTAACCTT	2-27	7SLb 3R.4	CCCACTTTAACGGCGCGAGAACGC	139-162
		7SLb UP F.5	GAAATTAATACGACTCACTATAGGGGCCGGAGCGCATTGCTCTGTAACCT	2-26	7SLb 3R.5	CCCCACTTTAACGGCGCGAGAACG	140-163
		7SLb UP F.6	GAAATTAATACGACTCACTATAGGGAGCCGGAGCGCATTGCTCTGTAACC	1-25	7SLb 3R.6	CCCCCCACTTTAACGGCGCGAGAAC	141-165
T. brucei gambiense TgSGP (FN555988.1)	1 (351-496)	SGP1 F	GAAATTAATACGACTCACTATAGGGGCGCGTAGCTACGCGGGATGGATCAACACA	351-382	SGP1 R	CAAAATGGCTTCCAGCTTCCGCTGTGCTAG	467-496	crSGP1.1	GCACTCGTCCTTTATGCAGGCGGCAGCGGTTTTAGTCCCCTTCGTTTTTGGGGTAGTCTAAATCCCCTATAGTGAGTCGTATTAATTTC	383-410
	2 (437-580)	SGP2 F	GAAATTAATACGACTCACTATAGGGTTTGACAGCATGGGAGATGCAACTCGCAAG	437-466	SGP2 R	CAAGTCCGTGACAGCCTTGCCCGTTCCCGC	551-580	crSGP1.2	ACGACAGGAAACGAGCGATCAGCAAATTGTTTTAGTCCCCTTCGTTTTTGGGGTAGTCTAAATCCCCTATAGTGAGTCGTATTAATTTC	411-438
	3 (521-664)	SGP3 F	GAAATTAATACGACTCACTATAGGGAAGCTCAGTGCACTTAAAGCGGTAGTAGAA	521-550	SGP3 R	TCGCACACGTTCGCCGTCCTTGTCCTTTGT	635-664	crSGP1.3	TGACAGCATGGGAGATGCAACTCGCAAGGTTTTAGTCCCCTTCGTTTTTGGGGTAGTCTAAATCCCCTATAGTGAGTCGTATTAATTTC	439-466
	4 (602-875)	SGP4 F	GAAATTAATACGACTCACTATAGGGATCGACGGCGGCAGTGACTTCGAGGACGCG	602-634	SGP4 R	TATTACAGCCCTGTCTGAGCTCTCCGAACA	846-875	crSGP2.1	CTAGCACAGCGGAAGCTGGAAGCCATTTGTTTTAGTCCCCTTCGTTTTTGGGGTAGTCTAAATCCCCTATAGTGAGTCGTATTAATTTC	467-494
	5 (829-959)	SGP5 F	GAAATTAATACGACTCACTATAGGGGTGAAGGGTAACCGGGCGATGTCGCTGCTG	829-845	SGP5 R	TGTCCCCGTCAATTTGGAATTTGCTCCTTA	930-959	crSGP2.2	TGGCAAAAGTGCAGCCGCTGAGAAGCAAGTTTTAGTCCCCTTCGTTTTTGGGGTAGTCTAAATCCCCTATAGTGAGTCGTATTAATTTC	495-522
	6 (899-1043)	SGP6 F	GAAATTAATACGACTCACTATAGGGCAGGCGGGATCAGGGCGGCCCTGGCGGCGA	899-929	SGP6 R	CGTAGCCGGCATATTTAACGCAGACACCGC	1014-1043	crSGP2.3	GCTCAGTGCACTTAAAGCGGTAGTAGAAGTTTTAGTCCCCTTCGTTTTTGGGGTAGTCTAAATCCCCTATAGTGAGTCGTATTAATTTC	523-550
	7 (984-1127)	SGP7 F	GAAATTAATACGACTCACTATAGGGCCGACGGCAACTGCACAGGAACGGCGCCAG	984-1013	SGP7 R	GGGCTCCTGCCTCAATTGCTGCAGCTGCGG	1098-1127	crSGP3.1	GCGGGAACGGGCAAGGCTGTCACGGACTGTTTTAGTCCCCTTCGTTTTTGGGGTAGTCTAAATCCCCTATAGTGAGTCGTATTAATTTC	551-578
	8 (1065-1211)	SGP8 F	GAAATTAATACGACTCACTATAGGGACGATATTCAATGGGTCAGGCATGCAACGG	1065-1097	SGP8 R	TTGCTGTGGTGTTTGCCACTTCCCAAGCTT	1182-1211	crSGP3.2	TGCTCAAGGCGGCGCTCTACGGCGGTATGTTTTAGTCCCCTTCGTTTTTGGGGTAGTCTAAATCCCCTATAGTGAGTCGTATTAATTTC	579-606
								crSGP3.3	CGACGGCGGCAGTGACTTCGAGGACGCGGTTTTAGTCCCCTTCGTTTTTGGGGTAGTCTAAATCCCCTATAGTGAGTCGTATTAATTTC	607-634
								crSGP4.1	ACAAAGGACAAGGACGGCGAACGTGTGCGTTTTAGTCCCCTTCGTTTTTGGGGTAGTCTAAATCCCCTATAGTGAGTCGTATTAATTTC	635-662
								crSGP4.2	GAGGCATCTGCAAGGCCGCCGGAAAAGTGTTTTAGTCCCCTTCGTTTTTGGGGTAGTCTAAATCCCCTATAGTGAGTCGTATTAATTTC	663-690
								crSGP4.3	GAAGGGTAACCGGGCGATGTCGCTGCTGGTTTTAGTCCCCTTCGTTTTTGGGGTAGTCTAAATCCCCTATAGTGAGTCGTATTAATTTC	639-666
								crSGP5.1	TGTTCGGAGAGCTCAGACAGGGCTGTAAGTTTTAGTCCCCTTCGTTTTTGGGGTAGTCTAAATCCCCTATAGTGAGTCGTATTAATTTC	846-873
								crSGP5.3	GGCGGGATCAGGGCGGCCCTGGCGGCGAGTTTTAGTCCCCTTCGTTTTTGGGGTAGTCTAAATCCCCTATAGTGAGTCGTATTAATTTC	902-929
								crSGP56.1	TAAGGAGCAAATTCCAAATTGACGGGGAGTTTTAGTCCCCTTCGTTTTTGGGGTAGTCTAAATCCCCTATAGTGAGTCGTATTAATTTC	930-957
								crSGP6.2	CAACGGCTATCTAGGAAGGTACGACACCGTTTTAGTCCCCTTCGTTTTTGGGGTAGTCTAAATCCCCTATAGTGAGTCGTATTAATTTC	958-985
								crSGP6.3	GACGGCAACTGCACAGGAACGGCGCCAGGTTTTAGTCCCCTTCGTTTTTGGGGTAGTCTAAATCCCCTATAGTGAGTCGTATTAATTTC	986-1013
								crSGP7.1	GCGGTGTCTGCGTTAAATATGCCGGCTAGTTTTAGTCCCCTTCGTTTTTGGGGTAGTCTAAATCCCCTATAGTGAGTCGTATTAATTTC	1014-1041
								crSGP7.2	CGGCACCAACACTGGGAACGGTTGGCACGTTTTAGTCCCCTTCGTTTTTGGGGTAGTCTAAATCCCCTATAGTGAGTCGTATTAATTTC	1042-1069
								crSGP7.3	GATATTCAATGGGTCAGGCATGCAACGGGTTTTAGTCCCCTTCGTTTTTGGGGTAGTCTAAATCCCCTATAGTGAGTCGTATTAATTTC	1070-1097
								crSGP8.1	CCGCAGCTGCAGCAATTGAGGCAGGAGCGTTTTAGTCCCCTTCGTTTTTGGGGTAGTCTAAATCCCCTATAGTGAGTCGTATTAATTTC	1098-1125
								crSGP8.2	CCGAGCGGCAAGCACGATGGCAGCGCTGGTTTTAGTCCCCTTCGTTTTTGGGGTAGTCTAAATCCCCTATAGTGAGTCGTATTAATTTC	1126-1153
								crSGP8.3	GAGCCCCTGCTAGAAGCAGCGGCGGTTGGTTTTAGTCCCCTTCGTTTTTGGGGTAGTCTAAATCCCCTATAGTGAGTCGTATTAATTTC	1154-1181
T. brucei rhodesiense (AF097331)	1 (479-617)	SRA1 F	GAAATTAATACGACTCACTATAGGGTAGCAATAAGGCAACTTTACAACAAAA	479-505	SRA1 R	TTCACGATTGAAAGTAGCGCTTCCTTGA	590-617	crSRA1.1	TAGGGGACCTAGAAAAACAAACGACCAAGTTTTAGTCCCCTTCGTTTTTGGGGTAGTCTAAATCCCCTATAGTGAGTCGTATTAATTTC	506-533
	2 (562-701)	SRA2 F	GAAATTAATACGACTCACTATAGGGCTCGAACACATTCTAAAACAAGAAGCGC	562-589	SRA2 R	GCTGTGCTGTTTGGCACCACGCCGTTGA	673-701	crSRA1.2	CAACTGCGGCACCAGCGTGACCGAAGTAGTTTTAGTCCCCTTCGTTTTTGGGGTAGTCTAAATCCCCTATAGTGAGTCGTATTAATTTC	534-561
	4 (730-869)	SRA4 F	GAAATTAATACGACTCACTATAGGGCTAAACACCTTGGTCCCCAAGCTTGTGG	730-757	SRA4 R	CTAGATTCAGGCTCCACTCGGGTTTTTA	842-869	crSRA1.3	CTCGAACACATTCTAAAACAAGAAGCGCGTTTTAGTCCCCTTCGTTTTTGGGGTAGTCTAAATCCCCTATAGTGAGTCGTATTAATTTC	562-589
	5 (814-953)	SRA5 F	GAAATTAATACGACTCACTATAGGGAAAAGCAAACTCGTATCAATCCAAGAGT	814-841	SRA5 R	CCCTTGTCTTTGTCGTCGCCAATTGCGT	926-953	crSRA2.1	TCAAGGAAGCGCTACTTTCAATCGTGAAGTTTTAGTCCCCTTCGTTTTTGGGGTAGTCTAAATCCCCTATAGTGAGTCGTATTAATTTC	590-617
	8 (1066-1205)	SRA8 F	GAAATTAATACGACTCACTATAGGGGGAGTGAACGAAGCAACAACAGGAAATT	1066-1093	SRA8 R	ACCATATTCAGAGCCAATTTCATATCCA	1178-1205	crSRA2.2	AAAACCAAAAGGGGCGCCAGACAAAACAGTTTTAGTCCCCTTCGTTTTTGGGGTAGTCTAAATCCCCTATAGTGAGTCGTATTAATTTC	618-645
								crSRA4.1	AAGGCTCAAAAAGCCAAGTAAAACTAAGGTTTTAGTCCCCTTCGTTTTTGGGGTAGTCTAAATCCCCTATAGTGAGTCGTATTAATTTC	758-785
								crSRA4.2	GATTCTGAAGTACCCGGGAAAAATACAGGTTTTAGTCCCCTTCGTTTTTGGGGTAGTCTAAATCCCCTATAGTGAGTCGTATTAATTTC	786-813
								crSRA4.3	AAAAGCAAACTCGTATCAATCCAAGAGTGTTTTAGTCCCCTTCGTTTTTGGGGTAGTCTAAATCCCCTATAGTGAGTCGTATTAATTTC	814-841
								crSRA5.1	TAAAAACCCGAGTGGAGCCTGAATCTAGGTTTTAGTCCCCTTCGTTTTTGGGGTAGTCTAAATCCCCTATAGTGAGTCGTATTAATTTC	842-869
								crSRA5.2	CACTGAAAGCTGCAAGCAGCAGGTCGCCGTTTTAGTCCCCTTCGTTTTTGGGGTAGTCTAAATCCCCTATAGTGAGTCGTATTAATTTC	870-897
								crSRA5.3	ACCAACCAGGCACAGGAGGCATTTTGTAGTTTTAGTCCCCTTCGTTTTTGGGGTAGTCTAAATCCCCTATAGTGAGTCGTATTAATTTC	898-925
								crSRA8.1	GTAAAGGGAAACTGGAACCCGGATGCACGTTTTAGTCCCCTTCGTTTTTGGGGTAGTCTAAATCCCCTATAGTGAGTCGTATTAATTTC	1094-1121
								crSRA8.2	CAAGGCACAAGAATACGAATGGGAAGGAGTTTTAGTCCCCTTCGTTTTTGGGGTAGTCTAAATCCCCTATAGTGAGTCGTATTAATTTC	1122-1149
								crSRA8.3	AAAGAATCCAAAGATTCAAGTTTTCTTGGTTTTAGTCCCCTTCGTTTTTGGGGTAGTCTAAATCCCCTATAGTGAGTCGTATTAATTTC	1150-1177
T. brucei sl SODB1 (Tb927.11.15910)	1 (1-140)	SOD 1F	GAAATTAATACGACTCACTATAGGGATGACCTTCAGCATTCCACCACTTCCGTGG	1-30	SOD 1R	TTGCACGCTGCGACCGCATTCAATTT	115-140	crSOD1.1	GGGTACGATGGATTAGCCGCAAAGGGCAGTTTTAGTCCCCTTCGTTTTTGGGGTAGTCTAAATCCCCTATAGTGAGTCGTATTAATTTC	31-58
	2 (86-226)	SOD 2F	GAAATTAATACGACTCACTATAGGGTGACAAGCATCACATGGGTTATGTGACG	86-113	SOD 2R	GGTTAAATATTTGCGCCGCAAGGTTGAA	199-226	crSOD1.2	TATCGAAGGAACAGGTGACGTTTCACTAGTTTTAGTCCCCTTCGTTTTTGGGGTAGTCTAAATCCCCTATAGTGAGTCGTATTAATTTC	59-86
	3 (170-310)	SOD 3F	GAAATTAATACGACTCACTATAGGGAATCATCCGAACAGAAAAAGGCCCCATC	170-198	SOD 3R	CGAATGAGTCGGCGATGGCGTCCGCGAG	283-310	crSOD1.3	TGACAAGCATCACATGGGTTATGTGACGGTTTTAGTCCCCTTCGTTTTTGGGGTAGTCTAAATCCCCTATAGTGAGTCGTATTAATTTC	87-114
	4 (254-394)	SOD 4F	GAAATTAATACGACTCACTATAGGGCAACGGCGGCGGGGAGCCCAGCGGTA	254-282	SOD 4R	TGTCCTGCACAAGCCACGCCCAACCAGA	367-394	crSOD2.2	CAGCTGTCGCGGCGAAGAGTGTTGAGGAGTTTTAGTCCCCTTCGTTTTTGGGGTAGTCTAAATCCCCTATAGTGAGTCGTATTAATTTC	143-170
	5 (338-478)	SOD 5F	GAAATTAATACGACTCACTATAGGGCACTAATGCGGCGGTGGGCCACTTCGGC	338-366	SOD 5R	AGGCGAGAATCGGCTTGAGATCCGCTTC	451-478	crSOD2.3	AATCATCCGAACAGAAAAAGGCCCCATCGTTTTAGTCCCCTTCGTTTTTGGGGTAGTCTAAATCCCCTATAGTGAGTCGTATTAATTTC	171-198
	6 (423-597)	SOD 6F	GAAATTAATACGACTCACTATAGGGAACGCATGACGCCGGTTGCCCACTGACT	423-450	SOD 6R	CTAGCTTTTCAGCAGCTGCTCCTCCGCATG	567-597	crSOD3.3	CAACGGCGGCGGGGAGCCCAGCGGTAAAGTTTTAGTCCCCTTCGTTTTTGGGGTAGTCTAAATCCCCTATAGTGAGTCGTATTAATTTC	255-282
								crSOD4.1	CTCGCGGACGCCATCGCCGACTCATTCGGTTTTAGTCCCCTTCGTTTTTGGGGTAGTCTAAATCCCCTATAGTGAGTCGTATTAATTTC	283-310
								crSOD4.2	GCAGCTTCGCCAGATTCAAGGAGGAGTTGTTTTAGTCCCCTTCGTTTTTGGGGTAGTCTAAATCCCCTATAGTGAGTCGTATTAATTTC	311-338
								crSOD4.3	CACTAATGCGGCGTGGGCCACTTCGGCGTTTTAGTCCCCTTCGTTTTTGGGGTAGTCTAAATCCCCTATAGTGAGTCGTATTAATTTC	339-366
								crSOD5.1	TCTGGTTGGGCGTGGCTTGTGCAGGACAGTTTTAGTCCCCTTCGTTTTTGGGGTAGTCTAAATCCCCTATAGTGAGTCGTATTAATTTC	367-394
								crSOD5.3	AACGCATGACGCCGGTTGCCCACTGACTGTTTTAGTCCCCTTCGTTTTTGGGGTAGTCTAAATCCCCTATAGTGAGTCGTATTAATTTC	423-450
								crSOD6.1	GAAGCGGATCTCAAGCCGATTCTCGCCTGTTTTAGTCCCCTTCGTTTTTGGGGTAGTCTAAATCCCCTATAGTGAGTCGTATTAATTTC	451-478
								crSOD6.2	GCGATGTTTGGGAGCATGCTTACTATATGTTTTAGTCCCCTTCGTTTTTGGGGTAGTCTAAATCCCCTATAGTGAGTCGTATTAATTTC	479-506
								crSOD6.3	TGATTACAAGAATGACCGTCCGGCCTACGTTTTAGTCCCCTTCGTTTTTGGGGTAGTCTAAATCCCCTATAGTGAGTCGTATTAATTTC	507-534
								crSOD6.4	GTGCAAACATTTTGGAACGTGGTAAACTGTTTTAGTCCCCTTCGTTTTTGGGGTAGTCTAAATCCCCTATAGTGAGTCGTATTAATTTC	535-562
Homo sapiens RNase P POP7 (NM_005837.3)	1 (516-663)	RP 1F	GAAATTAATACGACTCACTATAGGGTTGATGAGCTGGAGCCAGAGACCGA	516-540	RP 1R	CGAAGAGCCATATCACGGAGGGGATAAGTG	634-663	crRP1	CACACGGGAGCCACTGACTCGGATCCGCGTTTTAGTCCCCTTCGTTTTTGGGGTAGTCTAAATCCCCTATAGTGAGTCGTATTAATTTC	541-568
