## Supplementary material for "SHERLOCK4HAT: a CRISPR-based tool kit for diagnosis of Human African Trypanosomiasis": table S4

### Sheet: Sheet1
Table S4. Field isolated samples classification and SHERLOCK analysis
Study ID	Taxon	Strain or clone	Parasite form	Original host	Origin	Year	7SLRNA SHERLOCK	TgSGP SHERLOCK	SRA SHERLOCK
107	T. b. gambiense	LiTat 1.5	BSF	Human	Ivory Coast	NA	+	+	-
102	T. b. gambiense	LiTat 1.5	BSF	NA	NA	NA	+	+	-
112	T. b. gambiense	MSUS/CI/82/TSW 125 KP1 CLONE B	BSF	Pig	Ivory Coast	1982	+	+	-
115	T. b. gambiense	JUA	BSF	Human	Cameroon	1979	+	+	-
118	T. b. gambiense	ROUPO VAVOUA /80/MURAZ 14	BSF	NA	Ivory Coast	1980	+	+	-
119	T. b. gambiense	ALJO	BSF	NA	NA	NA	+	+	-
120	T. b. gambiense	BRAZAVILLE BB	BSF	NA	Congo	NA	+	+	-
121	T. b. gambiense	AMBOU	BSF	NA	NA	NA	+	+	-
122	T. b. gambiense	LOGRA	BSF	NA	NA	NA	+	+	-
123	T. b. gambiense	KISOU BOBO/80/MURAZ 15	BSF	NA	NA	1980	+	+	-
125	T. b. gambiense	PEYA	BSF	Human	DRC	1980	+	+	-
126	T. b. gambiense	NKOUA	BSF	NA	NA	NA	+	+	-
127	T. b. gambiense	BIM AnTat 8.1 P8	BSF	NA	NA	NA	+	+	-
131	T. b. gambiense	KOUAM/DALOA	BSF	NA	Ivory Coast	NA	+	+	-
140	T. b. gambiense	MHOM/CI/78/DALO72 CLONE A	BSF	Human	Ivory Coast	1978	+	+	-
144	T. b. gambiense	MHOM/CI/78/DALO69	BSF	Human	Ivory Coast	1978	+	+	-
146	T. b. gambiense	MHOM/ZR/71/C126	BSF	Human	DRC	1971	+	+	-
167	T. b. gambiense	NDMI	BSF	Human	NA	NA	+	+	-
168	T. b. gambiense	GUIWI/BOBO80/MURAZ 18	BSF	Human	NA	NA	+	+	-
175	T. b. gambiense	MHOM/CI/79/DAL074	BSF	Human	Ivory Coast	1979	+	+	-
184	T. b. gambiense	Bosendja ITMAS21052007A	BSF	NA	DRC	2007	+	+	-
188	T. b. gambiense	163AT MHOM/CD/INRB/2006/06A	BSF	Human	DRC	2006	+	+	-
189	T. b. gambiense	93AT MHOM/INRB/2006/09	BSF	Human	DRC	2006	+	+	-
190	T. b. gambiense	15BT MHOM/CD/INRB/2008/56/A	BSF	Human	DRC	2008	+	+	-
191	T. b. gambiense	346BT MHOM/CD/INRB/2006/22A	BSF	Human	DRC	2006	+	+	-
193	T. b. gambiense	MBA ITMAS15052007	BSF	NA	NA	2007	+	+	-
194	T. b. gambiense	57AT ITMAS 20080828C	BSF	Human	DRC	2001	+	+	-
195	T. b. gambiense	348BT ITMAS 20080819C	BSF	NA	NA	2008	+	+	-
196	T. b. gambiense	346AT relapse	BSF	Human	DRC	2006	+	+	-
205	T. b. gambiense	MHOM/ZR/71/C126	BSF	Human	DRC	1971	+	+	-
207	T. b. gambiense	AnTat 11.17 ITMAS 261191	BSF	Human	DRC	1974	+	+	-
208	T. b. gambiense	AnTat 22.1 ITMAS110280A	BSF	Human	DRC	1975	+	+	+
213	T. b. gambiense	MHOM/SD/82/MUSIKIA (cloneA)	BSF	Human	Sudan	1982	+	+	-
220	T. b. gambiense	LiTat 1.5 P9	BSF	NA	NA	NA	+	+	-
222	T. b. gambiense	MHOM/CD/INRB/2008/56	BSF	Human	DRC	2008	+	+	-
223	T. b. gambiense	GUIWI/BOBO80/MURAZ18	BSF	NA	NA	NA	+	+	-
227	T. b. gambiense	VAVOUA/MURAZ 14	BSF	NA	NA	NA	+	+	-
233	T. b. gambiense	340AT	BSF	Human	DRC	2006	+	+	-
234	T. b. gambiense	163AT	BSF	Human	DRC	2006	+	+	-
235	T. b. gambiense	19BT	BSF	Human	DRC	2008	+	+	-
236	T. b. gambiense	223AT	BSF	Human	DRC	2006	+	+	-
237	T. b. gambiense	348BT	BSF	Human	DRC	2006	+	+	-
238	T. b. gambiense	85BT	BSF	Human	DRC	2008	+	+	-
239	T. b. gambiense	130BT	BSF	Human	DRC	2006	+	+	-
240	T. b. gambiense	48BT	BSF	Human	DRC	2008	+	+	-
241	T. b. gambiense	167BT	BSF	Human	DRC	2008	+	+	-
101	T. b. gambiense	MHOM/CI/91/SIQUE1623	PCF	Human	Ivory Coast	1991	+	+	-
169	T. b. gambiense	Nabe	PCF	Human	DRC	NA	+	-	-
180	T. b. gambiense	Bage ITMAP2569	PCF	Human	ITM	NA	+	-	-
181	T. b. gambiense	Pakwe ITMAP 2570	PCF	Human	ITM	NA	+	-	-
197	T. b. rhodesiense	AnTat 12.1S	BSF	Human	Rwanda	1971	+	-	+
198	T. b. rhodesiense	AnTat 25.1S	BSF	Human	Rwanda	1971	+	-	+
228	T. b. brucei	J10	BSF	Hyena	Zambia	1973	+	-	-
229	T. b. gambiense G2	ABBA	BSF	Human	Ivory Coast	1983	+	-	-
106	T. evansi	KENYA	BSF	NA	Kenya	NA	+	-	-
231	T. evansi	MCAM/ET/2013/MU/10	BSF	Camel	Ethiopia	2013	+	-	-
230	T. equiperdum	BoTat 1.1	BSF	Horse	Morocco	1924	+	-	-
