## Supplementary material for "SHERLOCK4HAT: a CRISPR-based tool kit for diagnosis of Human African Trypanosomiasis": table S5

### Sheet: Concordance, SN, SP
Table S5. Concordance, sensitivity and specificity of SHERLOCK4HAT diagnostic kit for the detection of trypanosome nucleic acids in buffy coat samples
Samples from gHAT patients: SHERLOCK vs qPCR						Samples from gHAT patients: SHERLOCK vs field diagnosis
TgSGP SHERLOCK	Positive for qPCR	Negative for qPCR	Total	Concordance	Sensitivity	TgSGP SHERLOCK	nC	gC	gHAT stage 1	gHAT stage 2	Total	Concordance	Specificity
Positive	20	13	33	20+100/160 (75%)	20/47 (42.6%)	Positive	3	4	11	15	33	11+44+11+15/160 (50.6%)
Negative	27	100	127			Negative	11	44	39	33	127		11+44/14+48 (88.7%)
Total	47	113	160			Total	14	48	50	48	160
Samples from gHAT patients: SHERLOCK vs qPCR						Samples from gHAT patients: SHERLOCK vs field diagnosis
7SL+TgSGP SHERLOCK	Positive for qPCR	Negative for qPCR	Total	Concordance	Sensitivity	7SL+TgSGP SHERLOCK	nC	gC	gHAT stage 1	gHAT stage 2	Total	Concordance	Specificity
Positive	41	26	67	41+87/160 (80%)	41/47 (87.2%)	Positive	3	4	31	29	67	11+44+31+29/160 (71.9%)
Negative	6	87	93			Negative	11	44	19	19	93		11+44/14+48 (88.7%)
Total	47	113	160			Total	14	48	50	48	160
Samples from rHAT patients: SHERLOCK vs qPCR						Samples from rHAT patients: SHERLOCK vs field diagnosis
SRA SHERLOCK	Positive for qPCR	Negative for qPCR	Total	Concordance	Sensitivity	SRA SHERLOCK	nC	rC	rHAT stage 2	Total	Concordance	Specificity
Positive	15	0	15	15+34/53 (92.5%)	15/19 (78.9%)	Positive	0	0	15	15	14+20+15/53 (92.5%)
Negative	4	34	38			Negative	14	20	4	38		14+20/14+20 (100%)
Total	19	34	53			Total	14	20	19	53
Samples from rHAT patients: SHERLOCK vs qPCR						Samples from rHAT patients: SHERLOCK vs field diagnosis
7SL+SRA SHERLOCK	Positive for qPCR	Negative for qPCR	Total	Concordance	Sensitivity	7SL+SRA SHERLOCK	nC	rC	rHAT stage 2	Total	Concordance	Specificity
Positive	19	2	21	19+32/53 (96%)	19/19 (100%)	Positive	1	1	19	21	13+19+19/53 (96.2%)
Negative	0	32	32			Negative	13	19	0	32		13+19/14+20 (94.1%)
Total	19	34	53			Total	14	20	19	53
