## Supplementary material for "SHERLOCK4HAT: a CRISPR-based tool kit for diagnosis of Human African Trypanosomiasis": data file S2

### Sheet: Non-endemic negative controls
Subject ID SHERLOCK	SHERLOCK ID	SHERLOCK								177 bp Repeats (32)
		Fold-change over background fluorescence				Outcome
		7SL	TgSGP	SRA	RP	7SL	TgSGP	SRA	RP	mean Ct	Melt T	Outcome
1	Cn3	0.966845	1.10792	1.26812	14.6	negative	negative	negative	positive	34.4964	76.5	negative
2	Cn4	14.0658	4.35706	1.29602	15.69	positive	positive	negative	positive	32.4671	76.5	negative
3	Cn5	0.725445	0.946012	1.3499	15.5784	negative	negative	negative	positive	35.3724	76	negative
4	Cn6	1.03929	1.53589	1.18089	14.316	negative	negative	negative	positive	32.5376	76.5	negative
5	Cn7	0.905436	1.13558	1.46055	15.2591	negative	negative	negative	positive	33.2413	76.5	negative
6	Cn8	0.938328	1.09202	1.27486	16.503	negative	negative	negative	positive	33.4085	76.5	negative
7	Cn9	0.936958	3.61929	1.31623	12.717	negative	positive	negative	positive	32.7201	76.5	negative
8	Cn10	0.809502	1.00552	1.05709	11.1613	negative	negative	negative	positive	32.832	76.5	negative
9	Cn11	0.938603	4.09142	1.28672	13.8954	negative	positive	negative	positive	33.123	76.5	negative
10	Cn12	0.936765	0.864936	1.35151	13.3683	negative	negative	negative	positive	33.8439	76.5	negative
11	Cn13	0.952574	0.907825	1.03368	13.1858	negative	negative	negative	positive	28.8374	77.5	negative
12	Cn14	0.906985	1.12114	1.15138	14.2919	negative	negative	negative	positive	32.9962	76.5	negative
13	Cn15	0.965074	0.877728	1.28672	9.10611	negative	negative	negative	positive	33.2009	76.5	negative
14	Cn16	0.995956	1.24342	1.77903	10.0844	negative	negative	negative	positive	33.1021	76	negative
RP, RNase P

### Sheet: gHAT negative endemic controls
				SHERLOCK						177 bp Repeats (32)
Subject ID SHERLOCK	Country	Extraction date	SHERLOCK ID	Fold-change over background fluorescence			Outcome
				7SLRNA	TgSGP	RP	7SLRNA	TgSGP	RP	mean Ct	Melt T	Outcome
15	DRC	2008	Cg3	0.99	1.07	23.11	negative	negative	positive	33.6192	75.5	negative
16	DRC	2008	Cg4	1.00919	1.06396	13.7184	negative	negative	positive	33.1583	76.5	negative
17	DRC	2008	Cg5	1.02059	0.962378	14.1052	negative	negative	positive	33.1729	76.5	negative
18	DRC	2008	Cg6	0.966176	0.944695	13.6196	negative	negative	positive	32.0121	76.5	negative
19	DRC	2008	Cg7	0.978309	2.82919	10.8236	negative	positive	positive	34.4961	76.5	negative
20	DRC	2008	Cg8	1.00221	1.03837	14.8877	negative	negative	positive	33.4814	76.5	negative
21	DRC	2008	Cg9	1.05919	1.54063	14.1355	negative	negative	positive	29.5987	76.5	negative
22	DRC	2008	Cg10	0.95	5.84236	13.7366	negative	positive	positive	32.1953	77	negative
23	DRC	2008	Cg11	1.01949	2.07148	13.8051	negative	positive	positive	34.1642	76.5	negative
24	DRC	2008	Cg12	1.01176	0.970278	13.6434	negative	negative	positive	33.3084	76.5	negative
25	DRC	2009	Cg13	0.978676	1.19564	13.3057	negative	negative	positive	32.9415	76.5	negative
26	DRC	2009	Cg14	0.935294	0.971407	12.5306	negative	negative	positive	33.2074	76.5	negative
27	DRC	2008	Cg15	0.878676	0.805869	11.2698	negative	negative	positive	33.6093	76	negative
28	DRC	2008	Cg16	0.98125	1.07449	14.4859	negative	negative	positive	33.6613	76.5	negative
29	DRC	2008	Cg17	0.979412	3.61738	13.8754	negative	positive	positive	33.9773	77	negative
30	DRC	2008	Cg18	0.994485	1.07035	13.4053	negative	negative	positive	33.0305	76.5	negative
31	DRC	2008	Cg19	0.969485	1.01204	13.415	negative	negative	positive	33.4526	76.5	negative
32	DRC	2008	Cg20	0.95625	1.02671	13.5908	negative	negative	positive	33.0226	76.5	negative
33	DRC	2008	Cg21	0.936029	0.954101	13.3933	negative	negative	positive	32.7992	76.5	negative
34	DRC	2008	Cg22	0.926103	0.917231	13.2543	negative	negative	positive	33.0901	76.5	negative
35	DRC	2008	Cg23	0.986029	0.74003	13.7651	negative	negative	positive	33.3091	76	negative
36	DRC	2008	Cg24	1.00772	1.02859	14.5461	negative	negative	positive	32.5773	76.5	negative
37	DRC	2008	Cg25	0.93125	0.984951	14.4027	negative	negative	positive	33.1125	76.5	negative
38	DRC	2008	Cg26	0.811029	0.928518	13.5852	negative	negative	positive	34.5283	76.5	negative
39	DRC	2008	Cg27	0.922794	0.974417	13.423	negative	negative	positive	33.3008	76.5	negative
40	DRC	2008	Cg28	0.932721	1.03047	13.6567	negative	negative	positive	31.8246	76.5	negative
41	DRC	2008	Cg29	0.928309	1.01655	13.2713	negative	negative	positive	32.3382	76.5	negative
42	DRC	2008	Cg30	0.811765	1.00602	13.199	negative	negative	positive	33.6072	76.5	negative
43	DRC	2008	Cg31	0.941544	0.985704	13.9409	negative	negative	positive	32.4786	77	negative
44	DRC	2008	Cg32	0.988603	1.05004	11.5755	negative	negative	positive	31.2939	78	negative
45	DRC	2008	Cg33	1.04926	1.03574	13.03	negative	negative	positive	33.4842	76.5	negative
46	DRC	2008	Cg34	0.94375	1.01543	15.9785	negative	negative	positive	33.8608	76.5	negative
47	DRC	2008	Cg35	0.941176	0.992852	13.1934	negative	negative	positive	34.0255	76.5	negative
48	DRC	2008	Cg36	0.947059	1.0301	13.5385	negative	negative	positive	34.1505	76.5	negative
49	DRC	2008	Cg37	0.941176	1.0237	13.7678	negative	negative	positive	33.6472	76.5	negative
50	DRC	2008	Cg38	0.969853	1.11437	13.435	negative	negative	positive	34.1378	76	negative
51	DRC	2008	Cg39	0.717647	0.989842	13.0955	negative	negative	positive	34.448	76.5	negative
52	DRC	2008	Cg40	0.919485	1.0158	13.7525	negative	negative	positive	33.8584	76.5	negative
53	Guinea	2007	Cg41	0.948897	0.938299	12.7837	negative	negative	positive	33.4961	77	negative
54	Guinea	2007	Cg42	0.959926	1.04891	13.4224	negative	negative	positive	30.9135	76.5	negative
55	Guinea	2007	Cg43	0.917279	0.998495	13.0423	negative	negative	positive	34.2882	76	negative
56	Guinea	2007	Cg44	0.924265	1.01242	13.1969	negative	negative	positive	33.7981	76.5	negative
57	Guinea	2007	Cg45	0.933824	0.992852	13.4927	negative	negative	positive	34.5023	76	negative
58	Chad	2010	Cg46	0.970588	1.114	13.2619	negative	negative	positive	36.1809	76	negative
59	Chad	2010	Cg47	1.00257	1.02408	13.7046	negative	negative	positive	33.6985	76.5	negative
60	Chad	2010	Cg48	0.995956	1.06358	14.3954	negative	negative	positive	34.0281	76.5	negative
61	Chad	2010	Cg49	1.02831	1.06321	13.2648	negative	negative	positive	35.3574	76	negative
62	Chad	2010	Cg50	0.983088	1.03913	13.8172	negative	negative	positive	34.0269	76.5	negative
DRC, Democratic Republic of Congo
Cg, T. b. gambiense negative controls from endemic regions
RP, RNase P

### Sheet: gHAT stage 1 patients
				SHERLOCK								177 bp Repeats (32)
Subject ID SHERLOCK	Country	Extraction date	SHERLOCK ID	Fold-change over background fluorescence				Outcome
				7SL	TgSGP	SRA	RP	7SL	TgSGP	SRA	RP	mean Ct	Melt T	Outcome
63	DRC	2008	PgI 1	1.46414	1.04448		15.4227	positive	negative		positive	25.3825	78	positive
64	DRC	2009	PgI 2	1.06363	3.32401		12.2579	negative	positive		positive	35.3707	76	negative
65	DRC	2009	PgI 3	25.6326	1.23133		13.2775	positive	negative		positive	27.2659	78	positive
66	DRC	2009	PgI 4	25.7425	1.04447		10.6167	positive	negative		positive	26.1827	78	positive
67	DRC	2009	PgI 5	1.05392	2.51287		12.6645	negative	positive		positive	32.1025	77	negative
68	DRC	2009	PgI 6	2.80342	2.42643	1.84381	9.9041	positive	positive	negative	positive	28.0731	78	positive
69	DRC	2009	PgI 7	2.89752	1.02098		8.38936	positive	negative		positive	30.3693	78	negative
70	DRC	2009	PgI 8	0.964836	1.06745		8.02101	negative	negative		positive	35.508	77	negative
71	DRC	2009	PgI 9	8.00871	1.08344		13.186	positive	negative		positive	31.3429	78	negative
72	DRC	2009	PgI 10	1.00469	1.08344		11.5012	negative	negative		positive	32.2955	78	negative
73	DRC	2008	PgI 11	1.8497	0.688957		16.0773	positive	negative		positive	ND	ND	negative
74	DRC	2009	PgI 12	3.8392	1.26748		15.6253	positive	negative		positive	28.356	78	positive
75	DRC	2009	PgI 13	0.987666	1.15859		15.3572	negative	negative		positive	31.8176	76.5	negative
76	DRC	2009	PgI 14	0.92508	1.10215		15.5037	negative	negative		positive	28.319	77	positive
77	DRC	2009	PgI 15	1.11284	2.26166		15.6082	negative	positive		positive	29.7985	78	negative
78	DRC	2009	PgI 16	0.890361	1.33466		15.9784	negative	negative		positive	30.323	77.5	negative
79	DRC	2009	PgI 17	1.01005	1.2089		15.8212	negative	negative		positive	29.7021	77.5	negative
80	DRC	2009	PgI 18	16.4906	2.62301	1.49711	15.5071	positive	positive	negative	positive	27.4146	78	positive
81	DRC	2009	PgI 19	2.04979	0.915644		15.5164	positive	negative		positive	30.158	78	negative
82	DRC	2009	PgI 20	0.944724	0.970245		15.8636	negative	negative		positive	32.2028	77	negative
83	DRC	2009	PgI 21	1.16035	1.19141		15.4866	negative	negative		positive	30.8702	78	negative
84	DRC	2009	PgI 22	16.9685	1.05859		15.3922	positive	negative		positive	31.3901	78	negative
85	DRC	2009	PgI 23	15.5487	4.83466	1.48493	15.5784	positive	positive	negative	positive	25.6827	78	positive
86	DRC	2009	PgI 24	15.2385	1.76258		15.9019	positive	negative		positive	26.3268	78	positive
87	DRC	2009	PgI 25	1.00411	5.07055		15.5509	negative	positive		positive	28.3602	78	positive
88	DRC	2009	PgI 26	7.29511	0.996933		17.9881	positive	negative		positive	31.3823	78	negative
89	DRC	2009	PgI 27	2.11284	1.75798		15.5599	positive	negative		positive	29.628	78	negative
90	DRC	2009	PgI 28	1.10233	1.71503		15.3338	negative	negative		positive	30.2478	78	negative
91	DRC	2009	PgI 29	1.09868	1.12362		15.5019	negative	negative		positive	30.2004	78	negative
92	DRC	2009	PgI 30	4.0137	6.43221	1.84285	15.3387	positive	positive	negative	positive	25.4055	78	positive
93	DRC	2009	PgI 31	2.8931	2.18957	1.16389	16.1405	positive	positive	negative	positive	28.2309	77.5	positive
94	DRC	2008	PgI 32	1.09822	1.02393		16.0736	negative	negative		positive	31.1178	77.5	negative
95	DRC	2010	PgI 33	16.0557	1.11196		15.4595	positive	negative		positive	26.6285	78	positive
96	DRC	2009	PgI 34	0.891731	0.969632		14.6104	negative	negative		positive	32.4175	78	negative
97	DRC	2009	PgI 35	5.83874	1.32301		15.1755	positive	negative		positive	29.4014	78	negative
98	Guinea	2007	PgI 36	0.829603	1.04816		15.4911	negative	negative		positive	29.7933	78	negative
99	Guinea	2010	PgI 37	13.122	1.73528		14.8	positive	negative		positive	23.2736	78	positive
100	Guinea	2010	PgI 38	0.894472	1.07301		15.432	negative	negative		positive	33.2634	76.5	negative
101	Guinea	2010	PgI 39	1.47053	1.01994		15.1818	positive	negative		positive	27.3469	77.5	positive
102	Guinea	2010	PgI 40	0.888077	1.14908		15.268	negative	negative		positive	31.7426	78	negative
103	Chad	2009	PgI 41	3.90635	1.02791		15.5498	positive	negative		positive	21.5745	78	positive
104	Chad	2009	PgI 42	12.54	1.2908		15.3546	positive	negative		positive	20.606	78	positive
105	Chad	2009	PgI 43	16.6003	7.68558	1.29089	14.2074	positive	positive	negative	positive	18.8248	78	positive
106	Chad	2009	PgI 44	1.0137	1.08988		15.9796	negative	negative		positive	25.3112	78	positive
107	Chad	2009	PgI 45	15.3207	10.7945	1.36145	15.0866	positive	positive	negative	positive	14.5529	78.5	positive
108	Chad	2010	PgI 46	2.15989	1.08006		15.6398	positive	negative		positive	24.0704	78	positive
109	Chad	2010	PgI 47	0.907264	1.10153		15.9234	negative	negative		positive	25.9877	77	negative
110	Chad	2010	PgI 48	2.18273	1.72393		15.9903	positive	negative		positive	23.7514	77.5	positive
111	Chad	2010	PgI 49	1.04157	1.0184		15.861	negative	negative		positive	28.2989	77.5	positive
112	Chad	29/10/2010	PgI 50	0.96	1.08		23.96	negative	negative		positive	ND	ND	negative
ND, Not detected
DRC, Democratic Republic of Congo
RP, RNase P
PgI, Patients with stage 1 of gambiense HAT

### Sheet: gHAT stage 2 patients
				SHERLOCK								177 bp Repeats (32)
Subject ID SHERLOCK	Country	Extraction date	SHERLOCK ID	Fold-change over background fluorescence				Outcome
				7SL	TgSGP	SRA	RP	7SL	TgSGP	SRA	RP	mean Ct	Melt T	Outcome
113	DRC	2008	Pg II 2	2.79945	0.947239		16.397	positive	negative		positive	23.7824	77.5	positive
114	DRC	2008	Pg II 3	1.10187	0.980675		14.7602	negative	negative		positive	27.2427	77.5	positive
115	DRC	2008	Pg II 4	0.964367	0.95092		15.9141	negative	negative		positive	29.5061	77.5	negative
116	DRC	2008	Pg II 5	14.1827	1.22086		15.5948	positive	negative		positive	24.1474	77.5	positive
117	DRC	2008	Pg II 6	8.76291	1.57086		15.5394	positive	negative		positive	25.3657	77.5	positive
118	DRC	2008	Pg II 7	14.1265	1.41411		15.9725	positive	negative		positive	23.0725	77.5	positive
119	DRC	2009	Pg II 8	0.818182	1.10245		15.8379	negative	negative		positive	32.4079	76.5	negative
120	DRC	2009	Pg II 9	14.6428	4.71104	1.36915	15.5922	positive	positive	negative	positive	22.0655	78	positive
121	DRC	2009	Pg II 10	7.57835	1.28436		15.4138	positive	negative		positive	26.0156	77.5	positive
122	DRC	2008	Pg II 11	2.58429	1.07178		15.384	positive	negative		positive	30.239	78	negative
123	DRC	2008	Pg II 12	0.894929	1.0865		15.1349	negative	negative		positive	30.8059	77.5	negative
124	DRC	2009	Pg II 13	9.16629	2.97025	1.23028	15.8502	positive	positive	negative	positive	27.8645	78	positive
125	DRC	2009	Pg II 14	8.18593	1.25736		15.8364	positive	negative		positive	28.8643	78	negative
126	DRC	2009	Pg II 15	16.7355	5.64724	1.28704	16.0617	positive	positive	negative	positive	25.5443	78	positive
127	DRC	2008	Pg II 16	1.81407	2.23344	1.87652	16.1926	positive	positive	negative	positive	27.9127	78	positive
128	DRC	2008	Pg II 17	10.5509	1.49356		15.4097	positive	negative		positive	29.3882	78	negative
129	DRC	2008	Pg II 18	14.5902	2.78129	1.5635	16.161	positive	positive	negative	positive	27.8474	78	positive
130	DRC	2008	Pg II 19	16.0347	4.82147	1.67447	15.8911	positive	positive	negative	positive	26.7099	78	positive
131	DRC	2008	Pg II 20	0.969392	0.915031		15.8599	negative	negative		positive	ND	ND	negative
132	DRC	2008	Pg II 21	0.985381	0.974233		15.7171	negative	negative		positive	37.6819	ND	negative
133	DRC	2008	Pg II 22	1.0667	1.08896		13.2725	negative	negative		positive	32.2981	76.5	negative
134	DRC	2008	Pg II 23	0.950206	1.03773		15.9647	negative	negative		positive	32.0223	76.5	negative
135	DRC	2008	Pg II 24	0.96254	1.09939		16.0903	negative	negative		positive	32.0965	77	negative
136	DRC	2008	Pg II 25	0.98127	1.95		15.2539	negative	negative		positive	29.8691	78	negative
137	DRC	2008	Pg II 27	2.22156	1.31534		15.5714	positive	negative		positive	30.0003	78	negative
138	DRC	2008	Pg II 28	17.1211	2.6362	1.3932	15.1375	positive	positive	negative	positive	27.943	78	positive
139	DRC	2008	Pg II 29	0.95386	1.02577		15.8257	negative	negative		positive	32.8825	76.5	negative
140	DRC	2008	Pg II 30	17.1736	8.27822	1.04041	15.9145	positive	positive	negative	positive	24.6419	78	positive
141	Guinea	2007	Pg II 31	1.15715	0.812883		16.3792	negative	negative		positive	31.334	77	negative
142	Guinea	2007	Pg II 32	1.05984	1.05736		15.6985	negative	negative		positive	28.1899	78	positive
143	Guinea	2007	Pg II 33	0.750114	1.03804		14.8662	negative	negative		positive	31.2609	78	negative
144	Guinea	2007	Pg II 34	11.8693	4.03405	1.33515	15.5435	positive	positive	negative	positive	28.0929	78	positive
145	Guinea	2007	Pg II 35	2.11055	2.45675	1.33291	15.9539	positive	positive	negative	positive	29.1932	78	negative
146	Guinea	2007	Pg II 36	1.22979	1.79479		14.3204	negative	negative		positive	25.8507	78	positive
147	Guinea	2007	Pg II 37	1.04431	3.81718		15.9409	negative	positive		positive	28.9655	77.5	negative
148	Guinea	2008	Pg II 38	0.996802	1.02055		15.8238	negative	negative		positive	32.4736	77	negative
149	Guinea	2008	Pg II 39	1.13431	2.42945		15.852	negative	positive		positive	31.8444	76.5	negative
150	Guinea	2008	Pg II 40	0.98995	1.13466		16.0978	negative	negative		positive	32.2734	77	negative
151	Chad	2009	Pg II 41	5.45135	1.6816		16.0684	positive	negative		positive	21.5255	78	positive
152	Chad	2009	Pg II 42	4.11284	0.971472		15.6461	positive	negative		positive	24.0964	78	positive
153	Chad	2009	Pg II 43	3.70352	5.32515	1.50096	15.8208	positive	positive	negative	positive	22.1201	78	positive
154	Chad	2009	Pg II 44	10.974	0.998466		14.9717	positive	negative		positive	31.0616	77.5	negative
155	Chad	2009	Pg II 45	1.80813	7.11442	1.49134	15.603	positive	positive	negative	positive	19.9876	78	positive
156	Chad	2010	Pg II 46	0.981727	1.09816		15.6216	negative	negative		positive	33.2368	76.5	negative
157	Chad	2010	Pg II 47	6.56281	1.62117		16.271	positive	negative		positive	24.5299	77.5	positive
158	Chad	2010	Pg II 48	1.60713	3.17822	1.38711	16.1747	positive	positive	negative	positive	24.3106	77.5	positive
159	Chad	2010	Pg II 49	12.6469	0.97546		16.0312	positive	negative		positive	30.5765	77	negative
160	Chad	2010	Pg II 50	3.15	1.37		22.91	positive	negative		positive	28.21	77.5	positive
ND, Not detected
DRC, Democratic Republic of Congo
RP, RNase P
PgII, Patients with stage 2 of gambiense HAT

### Sheet: rHAT negative endemic controls
				SHERLOCK						177 bp Repeats (32)
Subject ID SHERLOCK	Country	Extraction date	SHERLOCK ID	Fold-change over background fluorescence			Outcome
				7SLRNA	SRA	RP	7SLRNA	SRA	RP	mean Ct	Melt T	Outcome
161	Tanzania	2008	Cr 1	1.02	1.3034	24.07	negative	negative	positive	32.9589	76	negative
162	Tanzania	2008	Cr 2	0.977941	1.38871	11.9206	negative	negative	positive	33.9791	76.5	negative
163	Tanzania	2009	Cr 3	1.01066	1.76427	12.721	negative	negative	positive	33.5972	76.5	negative
164	Tanzania	2009	Cr 4	0.996324	1.63695	13.0841	negative	negative	positive	33.546	76.5	negative
165	Tanzania	2009	Cr 5	1.01103	1.59108	12.7134	negative	negative	positive	33.7407	76.5	negative
166	Tanzania	2009	Cr 6	1.12059	1.161	12.2481	negative	negative	positive	36.0448	75	negative
167	Tanzania	2009	Cr 7	0.918382	0.961514	12.3092	negative	negative	positive	33.1125	75.5	negative
168	Tanzania	2009	Cr 8	1.0375	2.20334	11.1764	negative	negative	positive	33.244	75.5	negative
169	Tanzania	2009	Cr 9	5.63015	2.07505	12.1393	positive	negative	positive	34.7011	76.5	negative
170	Tanzania	2009	Cr 10	0.965809	1.17319	12.7986	negative	negative	positive	ND	ND	negative
171	Malawi	2008	Cr 11	0.948529	1.41084	13.5106	negative	negative	positive	34.424	76.5	negative
172	Malawi	2008	Cr 12	0.938235	1.22514	13.1173	negative	negative	positive	34.5073	76	negative
173	Malawi	2008	Cr 13	0.999265	1.47659	13.4747	negative	negative	positive	34.4509	76.5	negative
174	Malawi	2008	Cr 14	0.990441	1.4365	12.9556	negative	negative	positive	34.5422	76	negative
175	Malawi	2008	Cr 15	1.06471	1.50128	13.5744	negative	negative	positive	34.0778	76.5	negative
176	Malawi	2008	Cr 16	1.20882	1.52405	7.37419	negative	negative	positive	34.2953	76.5	negative
177	Malawi	2008	Cr 17	1.07426	1.38743	13.5705	negative	negative	positive	34.2794	76.5	negative
178	Malawi	2008	Cr 18	0.853676	1.10391	13.8668	negative	negative	positive	34.65	76.5	negative
179	Malawi	2008	Cr 19	0.904044	1.44419	13.8327	negative	negative	positive	33.1937	76	negative
180	Malawi	2008	Cr 20	0.922059	1.32777	13.7534	negative	negative	positive	34.2346	76.5	negative
ND, Not detected
RP, RNase P
Cr, T. b. rhodesiense negative controls from endemic regions

### Sheet: rHAT stage 2 patients
				SHERLOCK								177 bp Repeats (32)
Subject ID SHERLOCK	Country	Extraction date	SHERLOCK ID	Fold-change over background fluorescence				Outcome
				7SL	TgSGP	SRA	RP	7SL	TgSGP	SRA	RP	mean Ct	Melt T	Outcome
181	Tanzania	2009	Pr II 2	16.5011	0.97975	10.5297	13.2681	positive	negative	positive	positive	17.1426	78	positive
182	Malawi	2008	Pr II 3	2.97132	1.09941	1.58401	12.659	positive	negative	negative	positive	23.5664	78	positive
183	Malawi	2009	Pr II 4	15.7268	0.983063	9.96691	12.8204	positive	negative	positive	positive	9.35296	78	positive
184	Malawi	2009	Pr II 5	16.0676	1.03351	10.6617	12.6969	positive	negative	positive	positive	5.11827	78	positive
185	Malawi	2009	Pr II 6	11.3901	0.911635	9.69814	13.3789	positive	negative	positive	positive	18.6694	78	positive
186	Malawi	2009	Pr II 7	14.4379	0.913844	11.1327	13.8886	positive	negative	positive	positive	10.3031	78	positive
187	Malawi	2009	Pr II 8	14.5596	0.865979	10.8405	13.8739	positive	negative	positive	positive	15.2598	78	positive
188	Malawi	2009	Pr II 9	14.7441	1.00258	11.2149	14.0394	positive	negative	positive	positive	11.6392	78	positive
189	Malawi	2009	Pr II 10	4.11397	1.02135	7.43383	13.5241	positive	negative	positive	positive	18.2211	78	positive
190	Malawi	2009	Pr II 11	16.9585	0.979013	12.0368	13.3859	positive	negative	positive	positive	14.0332	78	positive
191	Malawi	2009	Pr II 12	14.714	1.07401	1.33048	13.0723	positive	negative	negative	positive	25.0458	77.5	positive
192	Malawi	2009	Pr II 13	16.121	1.02467	11.5428	12.9371	positive	negative	positive	positive	13.6596	78	positive
193	Malawi	2009	Pr II 14	12.0132	1.02577	11.8071	13.4239	positive	negative	positive	positive	11.9292	78	positive
194	Malawi	2009	Pr II 15	14.9651	0.955449	8.44851	13.5838	positive	negative	positive	positive	16.4294	78	positive
195	Malawi	2009	Pr II 16	14.7743	0.846097	9.7539	13.8815	positive	negative	positive	positive	16.4203	78	positive
196	Malawi	2009	Pr II 17	15.6037	0.953976	1.49517	14.4442	positive	negative	negative	positive	16.4368	78	positive
197	Malawi	2010	Pr II 18	16.0544	1.03351	1.43048	13.9462	positive	negative	negative	positive	15.9137	78	positive
198	Malawi	2010	Pr II 19	16.7426	1.02946	10.4428	12.7922	positive	negative	positive	positive	15.4675	78	positive
199	Malawi	2010	Pr II 20	21.2768	1.03535	11.4532	12.6981	positive	negative	positive	positive	6.7066	78	positive
RP, RNase P
Pr II, Patients with stage 2 of rhodesiense HAT
